# Remote Sweat Chloride and Heart Rate Monitoring Reveal Variable Sweat Salt Loss During Exercise in Patients with Cystic Fibrosis

**DOI:** 10.64898/2026.07.06.26357386

**Authors:** Thaddeus Cybulski, Rachel S. Nelson, Margaret G. Grossman, Zasu M. Klug, Mia Calamari, Alvaro Donayre, Leah J. Welty, Susanna A. McColley, Jared Schooley, Garett J. Griffith, Daniel M. Corcos, Donald E. Wright, Jessica C. Wallace, Da Som Yang, John A. Wright, John A. Rogers, Roozbeh Ghaffari, AJ Aranyosi, Manu Jain

## Abstract

Cystic fibrosis (CF) is characterized by defective CFTR-mediated chloride transport, resulting in elevated sweat chloride concentrations. As people with CF (PwCF) now live longer due to highly effective CFTR modulators, exercise has become integral to maintaining health, yet it introduces additional physiological demands on salt and fluid balance. In this study, we used a wearable microfluidic biosensor (CF Patch) to quantify sweat rate and chloride loss during exercise performed both in the supervised laboratory and remote free-living in PwCF and healthy volunteers (HV). Participants completed exercise sessions under both conditions, with continuous heart rate monitoring and sweat collection with real-time measurement of sweat characteristics. Sweat volume and chloride concentration were assessed by colorimetric image analysis, enabling estimation of total fluid and chloride loss at the end of each exercise session. PwCF exercised for a longer duration at a lower average heart rate during remote exercise compared to laboratory exercise though exercise volume (average heart rate x duration) was greater during remote exercise. There was a positive association between exercise volume and both fluid and chloride loss for both PwCF and HV. PwCF exhibited greater chloride loss for a given exercise volume compared to HV, though fluid loss was similar. Further, compared to HV, PwCF demonstrated significantly greater intra- and interindividual variability in sweat chloride loss across the remote exercise sessions. Collectively, these findings provide evidence for the feasibility and physiological validity of remote exercise assessment and establish the feasibility and physiological validity of wearable sweat sensing for remote monitoring of fluid and electrolyte dynamics during real-world exercise. In addition, the variability of chloride loss in response to exercise suggests utility of the CF Patch in providing personalized fluid and salt repletion data for PwCF and advances the translational potential of digital sweat diagnostics for personalized CF care.
