## Supplemental Table 1 for "Remote Sweat Chloride and Heart Rate Monitoring Reveal Variable Sweat Salt Loss During Exercise in Patients with Cystic Fibrosis"

### Sheet: Sup Table 1 - Session Counts
Successful Session Counts by Diagnosis of CF
	HV	PwCF
	N=7	N=19
# HR Collected
3	0 ( 0%)	2 (11%)
4	2 (29%)	5 (26%)
5	5 (71%)	12 (63%)
# Sweat Collected
0	0 ( 0%)	1 ( 5%)
1	0 ( 0%)	2 (11%)
2	0 ( 0%)	3 (16%)
3	1 (14%)	1 ( 5%)
4	3 (43%)	6 (32%)
5	3 (43%)	6 (32%)
# Both Collected
0	0 ( 0%)	1 ( 5%)
1	0 ( 0%)	3 (16%)
2	0 ( 0%)	2 (11%)
3	1 (14%)	2 (11%)
4	5 (71%)	5 (26%)
5	1 (14%)	6 (32%)
